# Convergent Innate Immune and Metabolic Signatures in Parkinson’s Disease and Viral Infection

**DOI:** 10.64898/2026.08.28.26361092

**Authors:** Megan Belyea, Mohsin Shafiq, Joshua Laß, Christoph Much, Zhezhang Liu, Nathalie Kruse, Kristian Händler, Varun Sreenivasan, Ellen Gelpi, Bente Siebels, Benjamin Ondruschka, Malte Spielmann, Christine Klein, Joanne Trinh, Markus Glatzel

**Author notes:** **Corresponding author information:** Markus Glatzel, MD, Institute of Neuropathology, University Medical Center Hamburg-Eppendorf Martinistrasse 52, 20246, Hamburg, Germany. equal contribution (Megan Belyea, Mohsin Shafiq, Joanne Trinh, Markus Glatzel).

## Abstract

Viral infections have long been proposed as environmental contributors to neurodegenerative diseases, including Parkinson’s disease (PD), yet the molecular mechanisms linking infection and neurodegeneration are not well defined. Neuroinflammation and disruption of central nervous system (CNS) homeostasis have emerged as potential mediators. In this study, we used severe acute respiratory syndrome coronavirus 2 (SARS-CoV-2), the causative agent of COVID-19, as a model pathogen to investigate convergent molecular pathways between viral infection and PD. Single-nucleus RNA sequencing (snRNA-seq) was performed on post-mortem striatal tissue from 14 individuals stratified into four groups: COVID-19 only (COVID-19), PD only (PD), comorbid PD with COVID-19 (PD/COVID-19), and controls (Control). The PD/COVID-19 group exhibited an expanded astrocytic population and a pronounced interferon-associated molecular signature characterized by increased expression of canonical interferon-stimulated genes, including *IFI44L* (average log2FC= 3.9; adjusted p=2.3 x 10^−373^)*, IFI44* (average log2FC=2.9; adjusted p=8.0 x 10^−266^)*, ISG15* (average log2FC=3.1; adjusted p=1.2 x 10^−197^), and *RSAD2* (average log2FC= 3.5; adjusted p=8.6 x 10^−111^). Pathway analyses demonstrated activation of innate immune and antiviral signaling pathways, particularly within microglia and astrocytes, including interferon signaling, pattern-recognition receptor pathways, and complement-associated responses. In parallel, genes involved in lipid metabolism, cholesterol homeostasis, synaptic maintenance, and neuronal signaling were reduced across disease groups. Proteomic analyses independently confirmed enrichment of antiviral and interferon-associated pathways and identified convergent suppression of sterol, cholesterol, and lipid metabolic processes. Our findings identify a convergent molecular signature linking PD and COVID-19, pronounced in comorbid individuals and characterized by interferon-driven innate immune activation, glial inflammatory responses, and dysregulation of lipid metabolic homeostasis. Collectively, the data support a model in which severe viral infection amplifies biological pathways already implicated in PD pathogenesis.
