## Supplementary Table 7_Literature Search for "Convergent Innate Immune and Metabolic Signatures in Parkinson’s Disease and Viral Infection"

### Sheet: Table Legends
Supplementary Table 7. PubMed Literature search results for Parkinson's Disease in Covid-19 context
	7a. PubMed Literature search results for Parkinson's Disease
	7b. Molecular or gene-relevant literature on Parkinson's Disease using single-cell sequencing
	7c. PubMed Literature search results for Covid-19
	7d. Molecular or gene-relevant literature onCovid-19 using single-cell sequencing
	7e. PubMed Literature search results for Parkinson's Disease in Covid-19 context
	7f. Molecular or gene-relevant literature on Parkinson's Disease in Covid-19 context in human

### Sheet: Supp Table 7a
PMID	Publication Year	Authors	Journal/Book
28094018	2017	Kee N, Volakakis N, Kirkeby A, Dahl L, Storvall H, Nolbrant S, Lahti L, Björklund ÅK, Gillberg L, Joodmardi E, Sandberg R, Parmar M, Perlmann T.	Cell Stem Cell
32415072	2020	Tiklová K, Nolbrant S, Fiorenzano A, Björklund ÅK, Sharma Y, Heuer A, Gillberg L, Hoban DB, Cardoso T, Adler AF, Birtele M, Lundén-Miguel H, Volakakis N, Kirkeby A, Perlmann T, Parmar M.	Nat Commun
34309761	2021	Feleke R, Reynolds RH, Smith AM, Tilley B, Taliun SAG, Hardy J, Matthews PM, Gentleman S, Owen DR, Johnson MR, Srivastava PK, Ryten M.	Acta Neuropathol
35077669	2022	Zagare A, Barmpa K, Smajic S, Smits LM, Grzyb K, Grünewald A, Skupin A, Nickels SL, Schwamborn JC.	Am J Hum Genet
38091510	2022	Li Z, Sun Y, Ding L, Yang J, Huang J, Cheng M, Wu L, Zhuang Z, Chen C, Huang Y, Zhu Z, Jiang S, Huang F, Wang C, Liu S, Liu L, Lei Y.	Gigascience
36768134	2023	Jia E, Sheng Y, Shi H, Wang Y, Zhou Y, Liu Z, Qi T, Pan M, Bai Y, Zhao X, Ge Q.	Int J Mol Sci
37189441	2023	Qian Z, Qin J, Lai Y, Zhang C, Zhang X.	Biomolecules
36989741	2023	Yan S, Si Y, Zhou W, Cheng R, Wang P, Wang D, Ding W, Shi W, Jiang Q, Yang F, Yao L.	Comput Biol Med
36948206	2023	Praschberger R, Kuenen S, Schoovaerts N, Kaempf N, Singh J, Janssens J, Swerts J, Nachman E, Calatayud C, Aerts S, Poovathingal S, Verstreken P.	Neuron
37365181	2023	Schonhoff AM, Figge DA, Williams GP, Jurkuvenaite A, Gallups NJ, Childers GM, Webster JM, Standaert DG, Goldman JE, Harms AS.	Nat Commun
37735671	2023	Fan LY, Yang J, Liu RY, Kong Y, Guo GY, Xu YM.	J Transl Med
37271312	2023	Patikas N, Ansari R, Metzakopian E.	Neurosci Res
37863056	2023	Wolf J, Rasmussen DK, Sun YJ, Vu JT, Wang E, Espinosa C, Bigini F, Chang RT, Montague AA, Tang PH, Mruthyunjaya P, Aghaeepour N, Dufour A, Bassuk AG, Mahajan VB.	Cell
37985656	2023	Capelle CM, Ciré S, Hedin F, Hansen M, Pavelka L, Grzyb K, Kyriakis D, Hunewald O, Konstantinou M, Revets D, Tslaf V, Marques TM, Gomes CPC, Baron A, Domingues O, Gomez M, Zeng N, Betsou F, May P, Skupin A, Cosma A, Balling R, Krüger R, Ollert M, Hefeng FQ.	Nat Commun
37996943	2023	Kon T, Forrest SL, Lee S, Martinez-Valbuena I, Li J, Nassir N, Uddin MJ, Lang AE, Kovacs GG.	Acta Neuropathol Commun
38041169	2023	Geng L, Gao W, Saiyin H, Li Y, Zeng Y, Zhang Z, Li X, Liu Z, Gao Q, An P, Jiang N, Yu X, Chen X, Li S, Chen L, Lu B, Li A, Chen G, Shen Y, Zhang H, Tian M, Zhang Z, Li J.	Mol Neurodegener
38266073	2024	Weber LM, Divecha HR, Tran MN, Kwon SH, Spangler A, Montgomery KD, Tippani M, Bharadwaj R, Kleinman JE, Page SC, Hyde TM, Collado-Torres L, Maynard KR, Martinowich K, Hicks SC.	Elife
38514782	2024	Fujita M, Gao Z, Zeng L, McCabe C, White CC, Ng B, Green GS, Rozenblatt-Rosen O, Phillips D, Amir-Zilberstein L, Lee H, Pearse RV 2nd, Khan A, Vardarajan BN, Kiryluk K, Ye CJ, Klein HU, Wang G, Regev A, Habib N, Schneider JA, Wang Y, Young-Pearse T, Mostafavi S, Bennett DA, Menon V, De Jager PL.	Nat Genet
38587883	2024	Yaghmaeian Salmani B, Lahti L, Gillberg L, Jacobsen JK, Mantas I, Svenningsson P, Perlmann T.	Elife
38924406	2024	Gustavsson EK, Sethi S, Gao Y, Brenton JW, García-Ruiz S, Zhang D, Garza R, Reynolds RH, Evans JR, Chen Z, Grant-Peters M, Macpherson H, Montgomery K, Dore R, Wernick AI, Arber C, Wray S, Gandhi S, Esselborn J, Blauwendraat C, Douse CH, Adami A, Atacho DAM, Kouli A, Quaegebeur A, Barker RA, Englund E, Platt F, Jakobsson J, Wood NW, Houlden H, Saini H, Bento CF, Hardy J, Ryten M.	Sci Adv
39014482	2024	Lind-Holm Mogensen F, Sousa C, Ameli C, Badanjak K, Pereira SL, Muller A, Kaoma T, Coowar D, Scafidi A, Poovathingal SK, Tziortziou M, Antony PMA, Nicot N, Ginolhac A, Vogt Weisenhorn DM, Wurst W, Poli A, Nazarov PV, Skupin A, Grünewald A, Michelucci A.	J Neuroinflammation
39088390	2024	Khan SS, Jaimon E, Lin YE, Nikoloff J, Tonelli F, Alessi DR, Pfeffer SR.	Proc Natl Acad Sci U S A
39138468	2024	Dehestani M, Kozareva V, Blauwendraat C, Fraenkel E, Gasser T, Bansal V.	Mol Brain
39167665	2024	Bido S, Nannoni M, Muggeo S, Gambarè D, Ruffini G, Bellini E, Passeri L, Iaia S, Luoni M, Provinciali M, Giannelli SG, Giannese F, Lazarevic D, Gregori S, Broccoli V.	Sci Transl Med
39236715	2024	Giacomoni J, Bruzelius A, Habekost M, Kajtez J, Ottosson DR, Fiorenzano A, Storm P, Parmar M.	Cell Rep Methods
39580497	2024	N M P, Fullard JF, Clarence T, Mathur D, Casey C, Hennigan E, Alvia M, Krause-Massaguer J, Barreda A, Davis DA, Vontell RT, Garamszegi SP, Vance JM, Sang L, Chatigny M, Vismer D, Landin B, Burstein D, Lee D, Voloudakis G, Berretta S, Haroutunian V, Scott WK, Bendl J, Roussos P.	Sci Data
39699375	2024	Zhang S, Jiang X, Yan M, Cheng Z, Bi J, Wang Q, Luo Y, Tian X.	Braz J Med Biol Res
39658200	2024	Liu CS, Park C, Ngo T, Saikumar J, Palmer CR, Shahnaee A, Romanow WJ, Chun J.	eNeuro
38561620	2025	Liu Y, Wu Y.	Curr Med Chem
39777410	2025	Salazar Campos JM, Burbulla LF, Jäkel S.	PLoS Biol
39743746	2025	Wang Z, Wang X, Li P, Xia H, Yang X.	Neurol Res
39868844	2025	Elyaman W, Stern LJ, Jiang N, Dressman D, Bradley P, Klatzmann D, Bradshaw EM, Farber DL, Kent SC, Chizari S, Funk K, Devanand D, Thakur KT, Raj T, Dalahmah OA, Sarkis RA, Weiner HL, Shneider NA, Przedborski S.	Alzheimers Dement
40025106	2025	Zhang S, Zhang C, Zhang Y, Feng Y.	Sci Rep
40178224	2025	Pech U, Janssens J, Schoovaerts N, Kuenen S, Calatayud Aristoy C, Gallego SF, Makhzami S, Hulselmans GJ, Poovathingal S, Davie K, Bademosi AT, Swerts J, Vilain S, Aerts S, Verstreken P.	Elife
40307569	2025	Lee SH, Bae EJ, Park SJ, Lee SJ.	Exp Mol Med
40353820	2025	Gaertner Z, Oram C, Schneeweis A, Schonfeld E, Bolduc C, Chen C, Dombeck D, Parisiadou L, Poulin JF, Awatramani R.	Elife
39546628	2025	Nido GS, Castelli M, Mostafavi S, Rubiolo A, Shadad O, Alves G, Tysnes OB, Flønes IH, Dölle C, Tzoulis C.	Brain
40446401	2025	Wang J, Chen X, Du W, Lin C, Liao Y, Corvol JC, Maple-Grødem J, Campbell MC, Elbaz A, Lesage S, Brice A, Schwarzschild MA, Taba P, Kõks S, Alves G, Tysnes OB, Perlmutter JS, Maiti B, van Hilten JJ, Barker RA, Williams-Gray CH, Scherzer CR, Liu G; International Genetics of Parkinson Disease Progression (IGPP) Consortium.	EBioMedicine
40770323	2025	Yan S, Zhao X, Si Y, Zhang X, Wang D, Yao L, Sun L.	BMC Biol
40380075	2025	Quan W, Wang L, Xu J, Song J, Qin Y, Zeng H, Li J, Chen J.	Mol Neurobiol
40516636	2025	Pecoraro S, Verkerke M, Sluijs JA, van Het Hof B, van der Pol SMA, van Strien ME, van der Kant R, de Vries C, de Vries HE, van de Berg WDJ, Hol EM, Donega V.	Brain Behav Immun
41034207	2025	Lai Q, Dannenfelser R, Roussarie JP, Yao V.	Nat Commun
41588135	2026	Jin Y, Chen K, Wixom AQ, Li Z, Koga S, Sekiya H, Xhafkollari G, Castanedes-Casey M, Santhakumar H, Meneses AD, Neff AJ, Bu G, Heckman MG, Liu Y, Ross OA, Dickson DW, Zhao N.	Acta Neuropathol
41607240	2026	Xu Y, Zhao JY, Xu XY, Liu YD, Li YW, Peng LH.	Small
41638368	2026	Zheng Q, Lin X, Fei G, Xiao L.	Neurobiol Dis
41780475	2026	Li J, Yin H, Qiu Z, Fu Y, Luo Y, Wu T, Zeng Z, Qiu Z, Deng X, Wu S, Zhang Y, Cui X, Jiang M.	Ecotoxicol Environ Saf
41771960	2026	Wei Z, Zeqi X, Chenjun W, Qi D.	Sci Rep
41376158	2026	Dzhashiashvili Y, McBride JL, Fabyanic E, Huang X, Kelly BM, Walton-Gibbs GD, Vemireddi V, Wicks J, Nayal M, Hippen AA, Yu Z, Raman P, Ramsburg E, Davidsson M, Engel EA, Björklund T.	Mol Ther
41911451	2026	Moon JS, Moutusy SI, Zhang M, Ndayisaba A, Rodriguez D, El Kodsi DN, Kuzkina A, Younis S, Jahanbani S, Dam LSV, Courtney Y, Netanel A, Sharpe O, Miglis MG, Steinman L, Khurana V, Jahanbani F, Robinson WH.	Proc Natl Acad Sci U S A

### Sheet: Supp Table 7b
PMID	Year	Title	Author	Journal	Key Finding
34309761	2021	Cross-platform transcriptional profiling identifies common and distinct molecular pathologies in Lewy body diseases	Feleke, R., et al.	Acta Neuropathol	Paired bulk and snRNA-seq of anterior cingulate cortex across PD, PDD, and DLB revealed widespread cell-type-specific RNA splicing dysregulation coordinated by shared splicing factors, most pronounced in PDD/DLB, suggesting a molecular window between PD onset and dementia conversion.
37996943	2023	Neuronal SNCA transcription during Lewy body formation	Kon, T., et al.	Acta Neuropathol Commun	Combined RNAscope and snRNA-seq of substantia nigra, amygdala, and frontal cortex showed SNCA transcripts are preserved in neurons with diffuse α-synuclein immunoreactivity but depleted in neurons with compact Lewy bodies, with cell-type-specific SNCA expression in neurons, OPCs, oligodendrocytes, and homeostatic microglia but not astrocytes, implicating neuronal SNCA transcription dynamics in Le…
39088390	2024	Loss of primary cilia and dopaminergic neuroprotection in pathogenic LRRK2-driven and idiopathic Parkinson's disease	Khan, S.S., et al.	PNAS	snRNA-seq of human postmortem striatum from LRRK2-mutation and idiopathic PD patients revealed cell-type-specific primary cilia loss in cholinergic interneurons and astrocytes, with reduced GDNF transcription, increased CNTN5 in LRRK2-G2019S neurons, and loss of FTH1 (ferritin heavy chain) in glia, implicating impaired dopaminergic neuroprotection.
39138468	2024	Transcriptomic changes in oligodendrocytes and precursor cells associate with clinical outcomes of Parkinson's disease	Dehestani, M., et al.	Mol Brain	snRNA-seq of prefrontal and anterior cingulate cortex implicated oligodendrocytes and an OPC_ADM subtype enriched in PD in PD-linked GWAS risk, with dysregulated genes converging on tau-kinase regulation, inclusion-body assembly, and mitochondrial protein targeting, predicting cognitive (MoCA) and depression (BDI-II) but not motor (UPDRS-III) outcomes.
39580497	2024	A multi-region single nucleus transcriptomic atlas of Parkinson's disease	N M P, Fullard JF., et al.	Sci Data	Multi-region snRNA-seq + WGS of 100 postmortem PD cases and controls across five brain regions established an open-access atlas spanning the full spectrum of PD neuropathological severity and cortical/subcortical disease spread on the AMP-PD Knowledge Platform.
39658200	2024	RNA Isoform Diversity in Human Neurodegenerative Diseases	Liu, C.S., et al.	eNeuro	Combined short-read and PacBio long-read snRNA-seq of prefrontal cortex across AD, DLB, and PD (~165k cells, 25 donors) revealed extensive cell-type-specific mRNA isoform diversity in 50 disease-related genes even where gene-level expression was unchanged, positioning isoform usage as an under-recognized PD therapeutic axis.
39546628	2025	Single-nucleus transcriptomics reveals disease- and pathology-specific signatures in α-synucleinopathies	Nido G.S., et al.	Brain	snRNA-seq of prefrontal cortex across idiopathic PD, LRRK2-PD, MSA, and controls (~300k nuclei) revealed a shared iPD/LRRK2-PD signature distinct from MSA, concentrated in a deep-layer ADRA2A+ cortical neuron subtype, with consistent PDE10A downregulation across all three synucleinopathies and SNCA upregulation in neurons bearing α-synuclein pathology.
40446401	2025	Impact of Y chromosome loss on the risk of Parkinson's disease and progression	Wang, J., et al.	EBioMedicine	Integrated UK Biobank and postmortem snRNA-seq (1.3M cells across five brain regions) showed loss of Y chromosome (LOY) increases PD risk and accelerates motor/cognitive decline, with LOY enriched in microglia and vascular/epithelial cells and a P2RY12+ LOY-microglia subset carrying PD-progression-associated genes.
40516636	2025	Adult human subventricular zone microglia promote a pro-neurogenic niche for neuronal progenitors in Parkinson's disease	Pecoraro, S., et al.	Brain Behav Immun	Single-cell and bulk RNA-seq of postmortem subventricular zone microglia in PD identified a pro-neurogenic microglial state, driven by the anti-inflammatory transcription factor NR4A2 (Nurr1), that promotes iPSC-NSC proliferation and neuronal differentiation, suggesting a novel reparative microglia-NSC axis in PD.
41638368	2026	A neuropeptide receptor-enriched transcriptional state characterizes resilient dopaminergic neurons in Parkinson's disease	Zheng, Q., Lin, X., Fei, G., and Xiao, L.	Neurobiol Dis	snRNA-seq of 8,065 substantia nigra dopaminergic neurons in PD revealed neuropeptide receptor (NPR) signaling as a molecular correlate of DAN resilience, with high-NPR/CALB1+ DANs surviving and low-NPR SOX6/ALDH1A1/AGTR1+ DANs losing Complex I subunits NDUFS2/NDUFB10 and transcription factors PGR/CLOCK, highlighting PRLR and CRHR1 as neuroprotective targets.

### Sheet: Supp Table 7c
PMID	Publication Year	Authors	Journal/Book
32946807	2020	Singh M, Bansal V, Feschotte C.	Cell Rep
33401657	2021	Qi J, Zhou Y, Hua J, Zhang L, Bian J, Liu B, Zhao Z, Jin S.	Int J Environ Res Public Health
32944935	2021	Mahalingam R, Dharmalingam P, Santhanam A, Kotla S, Davuluri G, Karmouty-Quintana H, Ashrith G, Thandavarayan RA.	J Cell Physiol
34001664	2021	Zhao J, Jaffe A, Li H, Lindenbaum O, Sefik E, Jackson R, Cheng X, Flavell RA, Kluger Y.	Proc Natl Acad Sci U S A
34281603	2021	Fullard JF, Lee HC, Voloudakis G, Suo S, Javidfar B, Shao Z, Peter C, Zhang W, Jiang S, Corvelo A, Wargnier H, Woodoff-Leith E, Purohit DP, Ahuja S, Tsankova NM, Jette N, Hoffman GE, Akbarian S, Fowkes M, Crary JF, Yuan GC, Roussos P.	Genome Med
35134150	2022	Cai G, Yu X, Youn C, Zhou J, Xiao F.	Database (Oxford)
35172874	2022	Mylka V, Matetovici I, Poovathingal S, Aerts J, Vandamme N, Seurinck R, Verstaen K, Hulselmans G, Van den Hoecke S, Scheyltjens I, Movahedi K, Wils H, Reumers J, Van Houdt J, Aerts S, Saeys Y.	Genome Biol
35661455	2022	Das D, Podder S.	Adv Biol (Weinh)
36137317	2022	Lin X, Nie H, Tang R, Wang P, Jin X, Jiang Q, Han F, Chen N, Li Y.	Comput Biol Med
36334362	2022	Achom A, Das R, Pakray P.	Comput Biol Med
36911677	2023	Ishikawa M, Shimada Y, Ozono T, Matsumoto H, Ogura H, Kihara K, Mochizuki H, Okuno T, Sakakibara S, Kinoshita M, Okuzaki D.	Front Immunol
37120608	2023	Qian J, Liao J, Liu Z, Chi Y, Fang Y, Zheng Y, Shao X, Liu B, Cui Y, Guo W, Hu Y, Bao H, Yang P, Chen Q, Li M, Zhang B, Fan X.	Nat Commun
37563115	2023	Su C, Xu Z, Shan X, Cai B, Zhao H, Zhang J.	Nat Commun
38387441	2024	Kojima Y, Mii S, Hayashi S, Hirose H, Ishikawa M, Akiyama M, Enomoto A, Shimamura T.	Cell Syst
37807299	2024	Ma Y, Zhou Y, Jiang D, Dai W, Li J, Deng C, Chen C, Zheng G, Zhang Y, Qiu F, Sun H, Xing S, Han H, Qu J, Wu N, Yao Y, Su J.	Cell Prolif
38366144	2024	Radke J, Meinhardt J, Aschman T, Chua RL, Farztdinov V, Lukassen S, Ten FW, Friebel E, Ishaque N, Franz J, Huhle VH, Mothes R, Peters K, Thomas C, Schneeberger S, Schumann E, Kawelke L, Jünger J, Horst V, Streit S, von Manitius R, Körtvélyessy P, Vielhaber S, Reinhold D, Hauser AE, Osterloh A, Enghard P, Ihlow J, Elezkurtaj S, Horst D, Kurth F, Müller MA, Gassen NC, Melchert J, Jechow K, Timmerma…	Nat Neurosci
38502186	2024	Grant RA, Poor TA, Sichizya L, Diaz E, Bailey JI, Soni S, Senkow KJ, Pérez-Leonor XG, Abdala-Valencia H, Lu Z, Donnelly HK, Simons LM, Ozer EA, Tighe RM, Lomasney JW, Wunderink RG, Singer BD, Misharin AV, Budinger GRS; Northwestern University Successful Clinical Response In Pneumonia Therapy (NU SCRIPT) Investigators.	JCI Insight
37557954	2024	Tsai PH, Sun JR, Chien Y, Chan MS, Khor W, Yang HC, Huang CH, Hsiung CN, Hwa TY, Lin YY, Yeh CL, Wang ML, Yang YP, Chen YM, Tsai FT, Lee MS, Cheng YH, Tsai SK, Liu PC, Chou SJ, Chiou SH.	J Adv Res
38918792	2024	Shook LL, Batorsky RE, De Guzman RM, McCrea LT, Brigida SM, Horng JE, Sheridan SD, Kholod O, Cook AM, Li JZ, Slonim DK, Goods BA, Perlis RH, Edlow AG.	J Neuroinflammation
38300446	2024	Huang L, Wang Y, He Y, Huang D, Wen T, Han Z.	Mol Neurobiol
39271103	2024	Polimeni B, Marasca F, Ranzani V, Bodega B.	Nucleic Acids Res
39684661	2024	Zhang BT, Leung PC, Wong CK, Wang DJ.	Int J Mol Sci
39744938	2025	Cantoni C, Smirnov RA, Firulyova M, Andhey PS, Bradstreet TR, Esaulova E, Terekhova M, Schwarzkopf EA, Abdalla NM, Kleverov M, Sabatino JJ Jr, Liu K, Schwab N, Meyer Zu Hörste G, Cross AH, Artyomov MN, Edelson BT, Wu GF.	J Clin Invest
39885244	2025	Prazanowska KH, Kim TH, Kang JW, Jin YH, Kwon S, Lim SB.	Sci Data
39615604	2025	Li X, Edén A, Malwade S, Cunningham JL, Bergquist J, Weidenfors JA, Sellgren CM, Engberg G, Piehl F, Gisslen M, Kumlien E, Virhammar J, Orhan F, Rostami E, Schwieler L, Erhardt S.	Brain Behav Immun
39271627	2025	Xu WT, An XB, Chen MJ, Ma J, Wang XQ, Yang JN, Wang Q, Wang DY, Wu Y, Zeng L, Qu Y, Zhao B, Ai J.	Mol Neurobiol
40425008	2025	Dong MH, Mei ZC, Zhou LQ, Heming M, Xu LL, Liu YX, Pang XW, Chu YH, Cai SB, Ye H, Shang K, Xiao J, Meyer Zu Hörste G, Wang W, Qin C, Tian DS.	Med
40920972	2026	Imai Y, Kinugasa Y, Nukiwa R, Covarrubias MAL, Thwin KK, Yonezaki K, Shimizu T, Yamasaki S, Shintani Y, Hashimoto H, Suzuki Y, Fujino Y, Kubodera K, Kotani T, Furuyashiki T, Penninger J, Slutsky AS.	Am J Respir Cell Mol Biol

### Sheet: Supp Table 7d 
PMID	Publication Year	Title	Authors	Journal/Book	Key Findings
34281603	2021	Single-nucleus transcriptome analysis of human brain immune response in patients with severe COVID-19	Fullard, J.F., et al.	Genome Med	snRNA-seq of dorsolateral prefrontal cortex, medulla oblongata, and choroid plexus in severe COVID-19 (68,557 nuclei) revealed increased proportions of stromal cells, monocytes, and macrophages in the choroid plexus and transcriptional activation of cortical microglia — enriched for cellular activation, motility, and phagocytosis programs — indicating persistent neuroinflammation in the absence o…
38366144	2024	Proteomic and transcriptomic profiling of brainstem, cerebellum and olfactory tissues in early- and late-phase COVID-19	Radke, J., et al.	Nat Neurosci	Integrated snRNA-seq, proteomics, and spatial transcriptomics of brainstem, cerebellum, and olfactory tissue across acute and late COVID-19 identified an acute type I interferon response resolving in late disease, with focal transcriptional reprogramming of cranial nerve nuclei neurons and a diffuse vascular-unit response altering oligodendrocytes, microglia, and astrocytes across the brainstem.
38502186	2024	Prolonged exposure to lung-derived cytokines is associated with activation of microglia in patients with COVID-19	Grant, R.A., et al.	JCI Insight	scRNA-seq of sorted postmortem brain neuroimmune cells in COVID-19 versus non-COVID pneumonia, paired with multiplex cytokine profiling, showed COVID-19 microglia acquire a transcriptional activation signature tracking cumulative (not peak) systemic pro-inflammatory cytokine exposure, mechanistically linking prolonged lung-derived inflammation to microglial remodeling and cognitive dysfunction.
39271627	2025	A Gene Cluster of Mitochondrial Complexes Contributes to the Cognitive Decline of COVID-19 Infection	Xu. W.T., et al.	Mol Neurobiol	snRNA-seq of COVID-19 patient brain revealed immune activation in microglia and astrocytes and oxidative stress in oligodendrocytes, OPCs, and neurons, with upregulated LUC7L2 suppressing mitochondrial OXPHOS and broad downregulation of Complex I–V subunits (MT-ND1, MT-ND2, MT-ND3, MT-ND4L, MT-CYB, MT-CO3, MT-ATP6), implicating mitochondrial dysfunction as a molecular substrate of post-COVID cogn…

### Sheet: Supp Table 7e
PMID	Publication Year	Authors	Journal/Book
39744938	2025	Cantoni C, Smirnov RA, Firulyova M, Andhey PS, Bradstreet TR, Esaulova E, Terekhova M, Schwarzkopf EA, Abdalla NM, Kleverov M, Sabatino JJ Jr, Liu K, Schwab N, Meyer Zu Hörste G, Cross AH, Artyomov MN, Edelson BT, Wu GF.	J Clin Invest
33211433	2020	Constant E.	Rev Med Liege
32641525	2020	Méndez-Guerrero A, Laespada-García MI, Gómez-Grande A, Ruiz-Ortiz M, Blanco-Palmero VA, Azcarate-Diaz FJ, Rábano-Suárez P, Álvarez-Torres E, de Fuenmayor-Fernández de la Hoz CP, Vega Pérez D, Rodríguez-Montalbán R, Pérez-Rivilla A, Sayas Catalán J, Ramos-González A, González de la Aleja J.	Neurology
35958855	2022	Zhang Q, Li J, Weng L.	Front Public Health
33836148	2021	Taquet M, Geddes JR, Husain M, Luciano S, Harrison PJ.	Lancet Psychiatry
36807419	2023	Calculli A, Bocci T, Porcino M, Avenali M, Casellato C, Arceri S, Regalbuto S, Priori A, Pisani A.	Eur J Neurol
36355411	2022	Nguyen-Michel VH, Houot M, Delorme C, Sangaré A, Gales A, Frazzini V, Hanin A, Aissani D, Trân T, Oquendo B, Ketz F, Lafuente-Lafuente C, Oasi C, Kinugawa K, Ouvrard G, Ursu R, Degos B, Rohaut B, Demeret S, Lambrecq V, Navarro V, Fournier E, Corvol JC, Borden A.	Brain Behav
38641563	2024	Marsters CM, Bakal JA, Lam GY, McAlister FA, Power C.	Brain
41123993	2025	Coleman LM, Hansmann UHE.	ACS Chem Neurosci
36219531	2022	Denaro CA, Haloush YI, Hsiao SY, Orgera JJ, Osorio T, Riggs LM, Sassaman JW, Williams SA, Monte Carlo AR 3rd, Da Costa RT, Grigoriev A, Solesio ME.	Aging Cell
38698465	2024	Lengacher NA, Tomlinson JJ, Jochum AK, Franz J, Hasan Ali O, Flatz L, Jochum W, Penninger J; aSCENT-PD Investigators; Stadelmann C, Woulfe JM, Schlossmacher MG.	Acta Neuropathol Commun
37731242	2023	Makhoul K, Beeber T, Cordero R, Khan A, Saliaj M.	Am J Case Rep
39543407	2024	Zhang T, Li Y, Pan L, Sha J, Bailey M, Faure-Kumar E, Williams CK, Wohlschlegel J, Magaki S, Niu C, Lee Y, Su YC, Li X, Vinters HV, Geschwind DH.	Nat Aging
38865747	2024	Schreiber CS, Wiesweg I, Stanelle-Bertram S, Beck S, Kouassi NM, Schaumburg B, Gabriel G, Richter F, Käufer C.	EBioMedicine
35859466	2022	Gunduz ZB.	Niger J Clin Pract
34312772	2021	Ahmed SSSJ, Paramasivam P, Kamath M, Sharma A, Rome S, Murugesan R.	Mol Neurobiol
36401405	2022	Xi X, Han L.	Medicine (Baltimore)
38749422	2024	Lee B, Choi HN, Che YH, Ko M, Seong HM, Jo MG, Kim SH, Song C, Yoon S, Choi J, Kim JH, Kim M, Lee MY, Park SW, Kim HJ, Kim SJ, Moon DS, Lee S, Park JH, Yeo SG, Everson RG, Kim YJ, Hong KW, Roh IS, Lyoo KS, Kim YJ, Yun SP.	Cell Rep Med
39021576	2024	Li D, Wu M.	Front Immunol
39337449	2024	Nahalka J.	Int J Mol Sci
40840144	2025	Espinoza-Gutiérrez HA, López-Salido SC, Flores-Soto ME, Tejeda-Martínez AR, Bañuelos-Pineda J, Viveros-Paredes JM.	Int Immunopharmacol
33006811	2021	Zhang C, Zhu K, Lin Z, Huang P, Pan Y, Sun B, Li D.	Neuromodulation
36208899	2022	Emmi A, Boura I, Raeder V, Mathew D, Sulzer D, Goldman JE, Leta V.	Int Rev Neurobiol
34919459	2022	Liebert A, Bicknell B, Laakso EL, Jalilitabaei P, Tilley S, Kiat H, Mitrofanis J.	Photobiomodul Photomed Laser Surg
37409768	2023	Chesney AD, Maiti B, Hansmann UHE.	J Chem Phys
38131609	2024	Zilio G, Masato A, Sandre M, Caregnato A, Moret F, Maciola AK, Antonini A, Brucale M, Cendron L, Plotegher N, Bubacco L.	ACS Chem Neurosci
36442364	2023	Neshige S, Aoki S, Nezu T, Nakamori M, Yamazaki Y, Ohshita T, Maruyama H.	Parkinsonism Relat Disord
34066091	2021	Estrada E.	Viruses
36316366	2023	Albornoz EA, Amarilla AA, Modhiran N, Parker S, Li XX, Wijesundara DK, Aguado J, Zamora AP, McMillan CLD, Liang B, Peng NYG, Sng JDJ, Saima FT, Fung JN, Lee JD, Paramitha D, Parry R, Avumegah MS, Isaacs A, Lo MW, Miranda-Chacon Z, Bradshaw D, Salinas-Rebolledo C, Rajapakse NW, Wolvetang EJ, Munro TP, Rojas-Fernandez A, Young PR, Stacey KJ, Khromykh AA, Chappell KJ, Watterson D, Woodruff TM.	Mol Psychiatry
34688029	2021	Siddiqui MS, Jimenez-Shahed J, Mari Z, Walter BL, De Jesus S, Panov F, Schwalb JM, York MK, Sarva H, Bertoni JM, Patel N, Zhang L, McInerney J, Rosenow JM.	Parkinsonism Relat Disord
38553103	2024	Salari M, Etemadifar M, Zali A, Aminzade Z, Navalpotro-Gomez I, Tehrani Fateh S.	Neurologia (Engl Ed)
33892139	2021	McGarry N, Murray CL, Garvey S, Wilkinson A, Tortorelli L, Ryan L, Hayden L, Healy D, Griffin EW, Hennessy E, Arumugam M, Skelly DT, Mitchell KJ, Cunningham C.	Brain Behav Immun
36937614	2022	Salihefendic N, Zildzic M, Huseinagic H.	Med Arch
35107828	2022	Gray-Rodriguez S, Jensen MP, Otero-Jimenez M, Hanley B, Swann OC, Ward PA, Salguero FJ, Querido N, Farkas I, Velentza-Almpani E, Weir J, Barclay WS, Carroll MW, Jaunmuktane Z, Brandner S, Pohl U, Allinson K, Thom M, Troakes C, Al-Sarraj S, Sastre M, Gveric D, Gentleman S, Roufosse C, Osborn M, Alegre-Abarrategui J.	J Pathol
36168684	2022	Damulin IV, Strutzenko AA.	Zh Nevrol Psikhiatr Im S S Korsakova
33254518	2020	Vavougios GD.	Med Hypotheses
36799523	2023	Dulski J, Sławek J.	Neurol Neurochir Pol
34951387	2022	Stefano GB, Büttiker P, Weissenberger S, Ptacek R, Wang F, Esch T, Bilfinger TV, Raboch J, Kream RM.	Curr Neuropharmacol
34693704	2021	Zalyalova ZA, Khasanova DM.	Zh Nevrol Psikhiatr Im S S Korsakova
38718952	2024	Hao M, He Y, Song T, Guo H, Rayman MP, Zhang J.	Free Radic Biol Med
37897633	2024	Wang J, Dai L, Deng M, Xiao T, Zhang Z, Zhang Z.	Mol Neurobiol
33268001	2021	Shorter E.	Med Hypotheses
34333284	2021	Valenzuela R, Rodriguez-Perez AI, Costa-Besada MA, Rivas-Santisteban R, Garrido-Gil P, Lopez-Lopez A, Navarro G, Lanciego JL, Franco R, Labandeira-Garcia JL.	Redox Biol
34628850	2021	Nandakumar S, Shahani P, Datta I, Pal R.	ACS Chem Neurosci
33599071	2021	Erburu-Iriarte M, Rodrigo-Armenteros P, Oyarzun-Irazu I, Aranzabal-Alustiza I, Silvarrey-Rodriguez S, Antón-Méndez L, García-Moncó JC.	Eur J Neurol
40845355	2025	Gemignani JF, Netz PA, Izecksohn D, Dabkiewicz D, Li MH, Wiecikowski AF, Eliezer D, Cordeiro Y, Follmer C.	ACS Chem Neurosci
36572446	2022	Straw I, Ashworth C, Radford N.	BMJ Case Rep
38491209	2024	Georgiopoulos C, Buechner MA, Falkenburger B, Engström M, Hummel T, Haehner A.	Sci Rep
34984501	2022	Morbelli S, Chiola S, Donegani MI, Arnaldi D, Pardini M, Mancini R, Lanfranchi F, D'amico F, Bauckneht M, Miceli A, Biassoni E, Orso B, Barisione E, Benedetti L, Gianmario S, Nobili F.	Eur J Nucl Med Mol Imaging
36902271	2023	Shi Y, Liu W, Yang Y, Ci Y, Shi L.	Int J Mol Sci
33884450	2021	Morassi M, Palmerini F, Nici S, Magni E, Savelli G, Guerra UP, Chieregato M, Morbelli S, Vogrig A.	J Neurol
39201608	2024	Qian J, Yang B, Wang S, Yuan S, Zhu W, Zhou Z, Zhang Y, Hu G.	Int J Mol Sci
37921451	2023	Semerdzhiev SA, Segers-Nolten I, van der Schoot P, Blum C, Claessens MMAE.	Nanoscale
36726198	2023	Müller T, Riederer P, Kuhn W.	Expert Rev Clin Pharmacol
35727933	2022	Litvinenko IV, Lobzin VY.	Adv Gerontol
38507030	2024	Lin J, Zheng D, Tian D, Zheng P, Zhang H, Li C, Lei C, Shi F, Wang H.	Mol Neurobiol
33977807	2023	Naidu SAG, Wallace TC, Davies KJA, Naidu AS.	J Diet Suppl
35987197	2022	Taquet M, Sillett R, Zhu L, Mendel J, Camplisson I, Dercon Q, Harrison PJ.	Lancet Psychiatry
38886142	2024	Yazdan Panah M, Vaheb S, Mokary Y, Afshari-Safavi A, Shaygannejad A, Ebrahimi N, Shaygannejad V, Mirmosayyeb O.	Vaccine
36843453	2023	Lashch NY, Yunyaev AR, Evsyukova ED.	Zh Nevrol Psikhiatr Im S S Korsakova
34030595	2022	Palmese CA, Wyman-Chick KA, Racine C, Pollak LE, Lin G, Farace E, Tran B, Floden D, Bobholz J, Turner TH, York MK; Neuropsychology Focus Group of the Functional Neurosurgical Working Group (FNSWG) of the Parkinson Study Group (PSG).	Clin Neuropsychol
38227609	2024	Zaki MEA, Al-Hussain SA, Al-Mutairi AA, Samad A, Masand VH, Ingle RG, Rathod VD, Gaikwad NM, Rashid S, Khatale PN, Burakale PV, Jawarkar RD.	PLoS One
39789860	2025	Loring DW, Hewitt KC, Drane DL, Zhao L, Xu H, Lah JJ, Goldstein FC.	Clin Neuropsychol

### Sheet: Supp Table 7f
PMID	Publication Year	Title	Authors	Key Finding	Notable Genes
39744938	2025	A single-cell compendium of human cerebrospinal fluid identifies disease-associated immune cell populations	Cantoni, C., et al.	Single-cell profiling of cerebrospinal fluid identified interferon-driven immune cell populations and inflammatory signatures that overlap with pathways implicated in neurodegeneration, suggesting a potential immune-mediated link between COVID-19 and PD-related processes.	IFIT1, ISG15, MX1, IFI44, IFI44L, RSAD2
38698465	2024	Neuropathological assessment of the olfactory bulb and tract in individuals with COVID-19	Lengacher N.A., et al.	Neuropathological analysis of the olfactory system in COVID-19 patients revealed localized neuroinflammation, including elevated IL6 and TNF, supporting a mechanism by which SARS-CoV-2 may contribute to PD-relevant neuroinflammatory pathways.	IL6, TNF
39543407	2024	Brain-wide alterations revealed by spatial transcriptomics and proteomics in COVID-19 infection	Zhang T., et al.	Spatial transcriptomic analysis of COVID-19 brain tissue demonstrated widespread interferon-stimulated gene activation and neuroinflammatory signaling, including pathways associated with synaptic and neuronal dysfunction relevant to PD pathology.	IFIT1, ISG15, MX1, ZBP1, RTP4, CXCL10, IFN
38749422	2024	SARS-CoV-2 infection exacerbates the cellular pathology of Parkinson's disease in human dopaminergic neurons and a mouse model	Lee, B., et al.	SARS-CoV-2 infection exacerbates α-synuclein pathology and mitochondrial dysfunction in dopaminergic neurons, providing direct evidence that viral exposure can amplify key molecular features of Parkinson’s disease.	SNCA
36316366	2023	SARS-CoV-2 drives NLRP3 inflammasome activation in human microglia through spike protein	Albornoz E.A., et al.	SARS-CoV-2 activates the NLRP3 inflammasome in human microglia, indicating a mechanism by which viral infection may drive neuroinflammation linked to PD progression.	NLRP3, IL1B, CASP1
